# Identification of Causal Risk Factors for Pan-Cancers: a Mendelian Randomization Study

**DOI:** 10.1101/2024.07.06.24309341

**Authors:** Bowen Du, Li Fan, Chaopeng Tang, Song Xu, Jingping Ge, Xuejun Shang

**Affiliations:** Department of Urology, Jinling Hospital, Affiliated Hospital of Medical School, Nanjing University, Nanjing, China

**Keywords:** Plasma protein, Plasma metabolites, Cancer, Mendelian randomization, SNP

## Abstract

**Background:** Evidence from observational studies and clinical trials suggests an association between plasma protein and metabolite levels and cancers. However, the causal relationship between them is still unclear.

**Methods:** We collected genome-wide association study (GWAS) summary statistics of plasma protein levels from the UK Biobank Pharma Proteomics Project (UKB-PPP, 9,216 to 34,090 participants) and plasma metabolites from the GWAS Catalog (3,441 to 8,299 participants), paired with summary statistics of 99 types of cancers from FinnGen database (131,348 to 412,181 participants). We conducted univariable and multivariable Mendelian randomization (MR) analyses to explore the causal association between plasma protein and metabolites and cancers.

**Results:** We identified 175 plasma proteins and 28 metabolites causally associated with cancers (p < 1 × 10^−5^). Notably, BTN2A1 is causally associated with an increased risk of bone and articular cartilage cancer (OR = 1.776, 95% CI = 1.429 - 2.207), colorectal cancer (OR = 1.200, 95% CI = 1.129 - 1.275), eye and adnexa cancer (OR = 2.686, 95% CI = 1.943 - 3.714), lip cancer (OR = 3.004, 95% CI = 2.193 - 4.114), oral cancer (OR = 1.905, 95% CI = 1.577 - 2.302), ovary cancer (OR = 1.265, 95% CI = 1.143 - 1.400), and rectum cancer (OR = 1.393, 95% CI = 1.263 - 1.536). N6- carbamoylthreonyladenosine level is causally associated with various cancers including colorectal cancer (OR = 1.800, 95% CI = 1.444 – 2.243), head and neck cancer (OR = 2.423, 95% CI = 1.665 – 3.525), hepatocellular carcinoma (OR = 6.476, 95% CI = 2.841 – 14.762), oral cancer and skin cancer (OR = 1.271, 95% CI = 1.161 – 1.392). Additionally, all results are available at the online database (www.causal-risk.net).

**Conclusions:** Our MR analysis reveals causal risk factors for cancers.
