## Supplementary material for "Identification of Causal Risk Factors for Pan-Cancers: a Mendelian Randomization Study": Table S1-S4

Supplementary Table 3. GWAS summary statistics of cancer risks
Cancer type	Phenotype code	Phenotype	Number of cases	Number of controls	Sample size
Adrenal_Cancer	C3_ADRENAL_GLAND_EXALLC	Malignant neoplasm of adrenal gland (controls excluding all cancers)	91	314193	314284
Acute_Lymphocytic_Leukaemia	C3_ALL_EXALLC	Acute lymphocytic leukaemia (controls excluding all cancers)	197	314192	314389
Acute_Myeloid_Leukaemia	C3_AML_EXALLC	Acute myeloid leukaemia (controls excluding all cancers)	244	314192	314436
Anus_and_Anal_Canal_Cancer	C3_ANUS_ANALCANAL_EXALLC	Malignant neoplasm of anus and anal canal (controls excluding all cancers)	98	314193	314291
Brain_Astrocytoma	C3_ASTROCYTOMA_EXALLC	Brain astrocytoma (controls excluding all cancers)	88	314193	314281
Basal_Cell_Carcinoma	C3_BASAL_CELL_CARCINOMA_EXALLC	Basal cell carcinoma (controls excluding all cancers)	20506	314193	334699
Basal_Cell_Carcinoma_including_Avohilmo	C3_BASAL_CELL_CARCINOMA_INCLAVO_EXALLC	Basal cell carcinoma, including avohilmo (controls excluding all cancers)	21089	313801	334890
Intrahepatic_Duct_Biliary_Tract_and_Gallbladder_Cancer	C3_BILIARY_GALLBLADDER_EXALLC	Malignant neoplasm of intrahepatic ducts, biliary tract and gallbladder (controls excluding all cancers)	1207	314193	315400
Bladder_Cancer	C3_BLADDER_EXALLC	Malignant neoplasm of bladder (controls excluding all cancers)	2193	314193	316386
Bone_and_Articular_Cartilage_Cancer	C3_BONE_CARTILAGE_EXALLC	Malignant neoplasm of bone and articular cartilage (controls excluding all cancers)	224	314193	314417
Brain_Cancer	C3_BRAIN_EXALLC	Malignant neoplasm of brain (controls excluding all cancers)	816	314193	315009
HER-Negative_Breast_Cancer	C3_BREAST_ERNEG_EXALLC	Malignant neoplasm of breast, HER-negative (controls excluding all cancers)	6188	182678	188866
HER-Positive_Breast_Cancer	C3_BREAST_ERPLUS_EXALLC	Malignant neoplasm of breast, HER-positive (controls excluding all cancers)	10404	182678	193082
Breast_Cancer	C3_BREAST_EXALLC	Malignant neoplasm of breast (controls excluding all cancers)	18786	182927	201713
Bronchus_and_Lung_Cancer	C3_BRONCHUS_LUNG_EXALLC	Malignant neoplasm of bronchus and lung (controls excluding all cancers)	6340	314193	320533
All_Cancer	C3_CANCER_EXALLC	Malignant neoplasm (controls excluding all cancers)	87531	314193	401724
Cervix_Adenocarcinoma	C3_CERVIX_ADENO_EXALLC	Adenocarcinomas of cervix (controls excluding all cancers)	116	182927	183043
Cervix_Squamous_Cell_Carcinoma	C3_CERVIX_SQUAM_EXALLC	Squamous cell neoplasms and carcinoma of cervix (controls excluding all cancers)	168	182927	183095
Cervix_Uteri_Cancer	C3_CERVIX_UTERI_EXALLC	Malignant neoplasm of cervix uteri (controls excluding all cancers)	388	182927	183315
Chondrosarcoma	C3_CHONDROSARCOMA_EXALLC	Chondrosarcoma (controls excluding all cancers)	80	314193	314273
Chronic_Lymphocytic_Leukaemia	C3_CLL_EXALLC	Chronic lymphocytic leukaemia (controls excluding all cancers)	668	314189	314857
Chronic_Myeloid_Leukaemia	C3_CML_EXALLC	Chronic myeloid leukaemia (controls excluding all cancers)	115	314192	314307
Colon_Adenocarcinoma	C3_COLON_ADENO_EXALLC	Colon adenocarcinoma (controls excluding all cancers)	3212	314193	317405
Colon_Cancer	C3_COLON_EXALLC	Malignant neoplasm of colon (controls excluding all cancers)	4143	314193	318336
Colorectal_Adenocarcinoma	C3_COLORECTAL_ADENO_EXALLC	Colorectal adenocarcinoma (controls excluding all cancers)	5610	314193	319803
Colorectal_Cancer	C3_COLORECTAL_EXALLC	Colorectal cancer (controls excluding all cancers)	6847	314193	321040
Colorectal_Neuroendocrine_Tumor_and_Carcinoma	C3_COLORECTAL_NEUROENDO_EXALLC	Colorectal neuroendocrine tumor and carcinoma (controls excluding all cancers)	351	314193	314544
Corpus_Uteri_Cancer	C3_CORPUS_UTERI_EXALLC	Malignant neoplasm of corpus uteri (controls excluding all cancers)	2079	182927	185006
Diffuse_Large_B_Cell_Lymphoma	C3_DLBCL_EXALLC	Diffuse large B-cell lymphoma (controls excluding all cancers)	1050	314193	315243
Eye_and_Adnexa_Cancer	C3_EYE_ADNEXA_EXALLC	Malignant neoplasm of eye and adnexa (controls excluding all cancers)	221	314193	314414
Fibrosarcoma	C3_FIBROSARCOMA_EXALLC	Fibrosarcoma (controls excluding all cancers)	191	314193	314384
Gastrointestinal_Stromal_Tumor_and_Sarcoma	C3_GASTRINT_STROM_EXALLC	Gastrointestinal stromal tumor and sarcoma (controls excluding all cancers)	259	314146	314405
Brain_Glioblastoma_and_Astrocytoma	C3_GBM_ASTROCYTOMA_EXALLC	Brain glioblastoma and astrocytoma (controls excluding all cancers)	341	314193	314534
Brain_Glioblastoma	C3_GBM_EXALLC	Brain glioblastoma (controls excluding all cancers)	253	314193	314446
Head_and_Neck_Cancer	C3_HEAD_AND_NECK_EXALLC	Malignant neoplasm of head and neck (controls excluding all cancers)	2281	314193	316474
Hepatocellular_Carcinoma	C3_HEPATOCELLU_CARC_EXALLC	Hepatocellular carcinoma (controls excluding all cancers)	500	314193	314693
Hypopharynx_Cancer	C3_HYPOPHARYNX_EXALLC	Malignant neoplasm of hypopharynx (controls excluding all cancers)	99	314193	314292
Chromophobe_Renal_Cell_Carcinoma	C3_KIDNEY_CHROMOPHOBE_EXALLC	Chromophobe cell carcinoma of kidney (controls excluding all cancers)	103	314193	314296
Clear_Cell_Renal_Cell_Carcinoma	C3_KIDNEY_CLEAR_CELL_CARCINOMA_EXALLC	Clear cell adenocarcinoma of kidney (controls excluding all cancers)	944	314193	315137
Kidney_Cancer_except_Renal_Pelvis_Cancer	C3_KIDNEY_NOTRENALPELVIS_EXALLC	Malignant neoplasm of kidney, except renal pelvis (controls excluding all cancers)	2372	314193	316565
Papillary_Renal_Cell_Carcinoma	C3_KIDNEY_PAPILLARYADENO_EXALLC	Adenocarcinoma and Papillary adenocarcinoma of kidney (controls excluding all cancers)	226	314193	314419
Leiomyosarcoma	C3_LEIOMYOSARCOMA_EXALLC	Leiomyosarcoma (controls excluding all cancers)	179	314193	314372
Lip_Cancer	C3_LIP_EXALLC	Malignant neoplasm of lip (controls excluding all cancers)	219	314193	314412
Liposarcoma	C3_LIPOSARCOMA_EXALLC	Liposarcoma (controls excluding all cancers)	170	314193	314363
Neuroendocrine_Tumor_and_Carcinoma_of_Lung	C3_LUNG_NEUROENDO_EXALLC	Neuroendocrine tumor and carcinoma of lung (controls excluding all cancers)	177	314193	314370
Non_Small_Cell_Lung_Cancer	C3_LUNG_NONSMALL_EXALLC	Non-small cell lung cancer (controls excluding all cancers)	5315	314193	319508
Waldenstrom_Macroglobulinemia_and_Lymphoplasmacytic_Lymphoma	C3_MACROGLOBULINEMIA_EXALLC	Waldenstrom macroglobulinemia, lymphoplasmacytic lymphoma (controls excluding all cancers)	88	314193	314281
Mantle_Cell_Lymphoma	C3_MANTLE_CELL_LYMPHOMA_EXALLC	Mantle cell lymphoma (controls excluding all cancers)	210	314193	314403
Marginal_Zone_B_Cell_Lymphoma	C3_MARGINAL_ZONE_LYMPHOMA_EXALLC	Marginal zone B-cell lymphoma (controls excluding all cancers)	202	314193	314395
Melanoma	C3_MELANOMA_EXALLC	Malignant melanoma (controls excluding all cancers)	4261	313897	318158
Skin_Melanoma	C3_MELANOMA_SKIN_EXALLC	Malignant melanoma of skin (controls excluding all cancers)	3194	314193	317387
Brain Meningioma	C3_MENINGIOMA_EXALLC	Brain meningioma (controls excluding all cancers)	1316	313392	314708
Mesothelioma	C3_MESOTHELIOMA_EXALLC	Mesothelioma (controls excluding all cancers)	356	314193	314549
Multiple_Myeloma	C3_MULT_MYELOMA_EXALLC	Multiple myeloma (controls excluding all cancers)	623	314185	314808
Myelodysplastic_Syndrome	C3_MYELODYSP_SYNDR_EXALLC	Myelodysplastic syndrome (controls excluding all cancers)	206	314096	314302
Nasal_Cancer	C3_NASAL_CAVITY_SINUSES_EXALLC	Malignant neoplasm of nasal cavity and sinuses (controls excluding all cancers)	151	314193	314344
Nasopharynx_Cancer	C3_NASOPHARYNX_EXALLC	Malignant neoplasm of nasopharynx (controls excluding all cancers)	75	314193	314268
Non_Hodgkin_lymphoma	C3_NONHODGKIN_EXALLC	Non-Hodgkin lymphoma, all (controls excluding all cancers)	1072	314193	315265
Lung_Adenocarcinoma	C3_NSCLC_ADENO_EXALLC	Non-small cell lung cancer, adenocarcinoma (controls excluding all cancers)	1590	314193	315783
Lung_Squamous_Cell_Carcinoma	C3_NSCLC_SQUAM_EXALLC	Non-small cell lung cancer, squamous (controls excluding all cancers)	1510	314193	315703
Esophagus_Cancer	C3_OESOPHAGUS_EXALLC	Malignant neoplasm of oesophagus (controls excluding all cancers)	619	314193	314812
Oral_Cancer	C3_ORALCAVITY_EXALLC	Malignant neoplasm of oral cavity (controls excluding all cancers)	832	314193	315025
Osteosarcoma	C3_OSTEOSARCOMA_EXALLC	Osteosarcoma (controls excluding all cancers)	64	314193	314257
Other_Skin_Cancer	C3_OTHER_SKIN_EXALLC	Other malignant neoplasms of skin (=non-melanoma skin cancer) (controls excluding all cancers)	19077	314193	333270
Endometrioid_Carcinoma_of_Ovary	C3_OVARY_ENDOMETROID_EXALLC	Endometroid carcinoma of ovary (controls excluding all cancers)	241	182927	183168
Ovary_Cancer	C3_OVARY_EXALLC	Malignant neoplasm of ovary (controls excluding all cancers)	1091	182927	184018
Granulosa_Cell_Carcinoma_of_Ovary	C3_OVARY_GRANULOSA_EXALLC	Granulosa cell carcinoma of ovary (controls excluding all cancers)	60	182927	182987
Mucinous_and_Mucinous_Cystic_Tumor	C3_OVARY_MUCINO_EXALLC	Mucinous and mucinous cystic tumor (controls excluding all cancers)	121	182927	183048
Serous_Ovary_Carcinoma	C3_OVARY_SEROUS_EXALLC	Serous carcinoma of ovary (controls excluding all cancers)	910	182927	183837
Pancreatic_Ductal_Adenocarcinoma	C3_PANCREAS_ADENO_DUCTAL_EXALLC	Adenocarcinoma and ductal carcinoma of pancreas (controls excluding all cancers)	731	314193	314924
Pancreas_Cancer	C3_PANCREAS_EXALLC	Malignant neoplasm of pancreas (controls excluding all cancers)	1626	314193	315819
Neuroendocrine_Tumor_and_Carcinoma_of_Pancreas	C3_PANCREAS_NEUROENDOCRINE_EXALLC	Neuroendocrine tumor and carcinoma of pancreas (controls excluding all cancers)	129	314193	314322
Parotid_Gland_Carcinoma	C3_PAROTIDGLAND_EXALLC	Malignant neoplasm of parotid gland (controls excluding all cancers)	186	314193	314379
Penis_Cancer	C3_PENIS_EXALLC	Malignant neoplasm of penis (controls excluding all cancers)	82	131266	131348
Prostate_Cancer	C3_PROSTATE_EXALLC	Malignant neoplasm of prostate (controls excluding all cancers)	15199	131266	146465
Rectum_Adenocarcinoma	C3_RECTUM_ADENO	Adenocarcinoma and papilloma adenocarcinoma of rectum	2437	409744	412181
Adenocarcinoma_Papilloma_Adenocarcinoma_and_Mucinous_Carcinoma_of_Rectum	C3_RECTUM_ADENO_MUCINO_EXALLC	Adenocarcinoma, papilloma adenocarcinoma and mucinous carcinomas of rectum (controls excluding all cancers)	2545	314193	316738
Rectum_Cancer	C3_RECTUM_EXALLC	Malignant neoplasm of rectum (controls excluding all cancers)	2490	314193	316683
Neuroendocrine_Tumor_and_Carcinoma_of_Rectum	C3_RECTUM_NEUROENDOCRINE_EXALLC	Neuroendocrine tumor and carcinoma of rectum (controls excluding all cancers)	86	314193	314279
Renal_Pelvic_Carcinoma	C3_RENAL_PELVIS_EXALLC	Malignant neoplasm of renal pelvis (controls excluding all cancers)	138	314193	314331
Small_Cell_Lung_Cancer	C3_SCLC_EXALLC	Small cell lung cancer (controls excluding all cancers)	717	314193	314910
Skin_Cancer	C3_SKIN_EXALLC	Malignant neoplasm of skin (controls excluding all cancers)	22271	314193	336464
Small_Intestine_Adenocarcinoma	C3_SMALL_INTESTINE_ADENO_EXALLC	Adenocarcinoma of small intestine (controls excluding all cancers)	64	314193	314257
Small_Intestine_Cancer	C3_SMALL_INTESTINE_EXALLC	Malignant neoplasm of small intestine (controls excluding all cancers)	525	314193	314718
Neuroendocrine_Tumor_and_Carcinoma_of_Small_Intestine	C3_SMALL_INTESTINE_NEUROENDOCRINE_EXALLC	Neuroendocrine tumor and carcinoma of small intestine (controls excluding all cancers)	323	314193	314516
Skin_Squamous_Cell_Carcinoma	C3_SQUOMOUS_CELL_CARCINOMA_SKIN_EXALLC	Squamous cell neoplasms and carcinomas of the skin (controls excluding all cancers)	3531	314193	317724
Stomach_Adenocarcinoma	C3_STOMACH_ADENO_EXALLC	Adenocarcinoma and papillary adenocarcinoma of stomach (controls excluding all cancers)	792	314193	314985
Stomach_Cancer	C3_STOMACH_EXALLC	Malignant neoplasm of stomach (controls excluding all cancers)	1423	314193	315616
Neuroendocrine_Tumor_and_Carcinoma_of_Stomach	C3_STOMACH_NEUROENDOCRINE_EXALLC	Neuroendocrine tumor and carcinoma of stomach (controls excluding all cancers)	118	314193	314311
Testis_Cancer	C3_TESTIS_EXALLC	Malignant neoplasm of testis (controls excluding all cancers)	426	131266	131692
Non-Seminoma_Testis_Cancer	C3_TESTIS_NONSEMINOMA_EXALLC	Non-seminoma of testis (controls excluding all cancers)	173	131266	131439
Testis_Seminoma	C3_TESTIS_SEMINOMA_EXALLC	Seminoma of testis (controls excluding all cancers)	286	131266	131552
Thymus_Cancer	C3_THYMUS_EXALLC	Malignant neoplasm of thymus (controls excluding all cancers)	71	314193	314264
Thyroid_Follicular_Adenocarcinoma	C3_THYROID_FOLLICULAR_EXALLC	Follicular adenocarcinoma of thyroid gland (controls excluding all cancers)	162	314193	314355
Thyroid_Cancer	C3_THYROID_GLAND_EXALLC	Malignant neoplasm of thyroid gland (controls excluding all cancers)	1907	314193	316100
Thyroid_Adenocarcinoma	C3_THYROID_PAPILLARY_ADENO_EXALLC	Papillary adenocarcinoma of thyroid gland (controls excluding all cancers)	1472	314193	315665
Tonsil_Cancer	C3_TONSIL_BASETONGUE	Malignant cancer of tonsil and base of tongue	464	314193	314657
Urothelial_Carcinoma	C3_URINARY_TRACT_EXALLC	Malignant neoplasm of urinary organs (controls excluding all cancers)	2619	314193	316812
Vulva_Cancer	C3_VULVA_EXALLC	Malignant neoplasm of vulva (controls excluding all cancers)	202	182927	183129
