## Supplementary material for "Identification of Causal Risk Factors for Pan-Cancers: a Mendelian Randomization Study": Table S1-S4

Supplementary Table 4. GWAS summary statistics of covariate in MVMR
Clinical trait	Clinial Trait ID	GWAS File	GWAS Sample Size
Smoking	Smoking_Ever_vs_Never	continuous-Smoking-both_sexes-Ever_Never.tsv.bgz	418817
Exercise	Strenuous sports or other exercises	ebi-a-GCST006100.vcf.gz	350492
Alcohol	Alcohol intake frequency	ukb-b-5779.vcf.gz	462346
BMI	Body mass index	ukb-b-19953.vcf.gz	461460
Chemical	Workplace full of chemical or other fumes Often	ukb-d-22610_2.vcf.gz	88638
