## Supplementary material for "Identification of Causal Risk Factors for Pan-Cancers: a Mendelian Randomization Study": Table S6

Supplementary Table 6. Significant causal association between plasma metabolites and cancer risks (p < 1×10-5).
Plasma metabolite	Cancer	Cancer_Code	Method	Number of SNPs	F value	β	SE of β	P_value	OR (0.95 CI)	Correct causal direction	Steiger p value	p value of Cochran’s Q test	p value of MR-PRESSO global test	p value of MR-Egger test
5-hydroxylysine levels	Bronchus_and_Lung_Cancer	C3_BRONCHUS_LUNG_EXALLC	Weighted median	4	37.613	0.273	0.057	2.07e-06	1.313 (1.174 - 1.47)	TRUE	3.19e-129	0.367	0.4425	0.25
5-hydroxylysine levels	Bronchus_and_Lung_Cancer	C3_BRONCHUS_LUNG_EXALLC	Inverse variance weighted	4	37.613	0.268	0.056	1.65e-06	1.307 (1.171 - 1.458)	TRUE	3.19e-129	0.367	0.4425	0.25
Ribitol levels	HER-Positive_Breast_Cancer	C3_BREAST_ERPLUS_EXALLC	Inverse variance weighted	9	10.685	-0.112	0.023	1.42e-06	0.894 (0.854 - 0.936)	TRUE	9.5e-186	0.529	0.672	0.177
Ribitol levels	Breast_Cancer	C3_BREAST_EXALLC	Inverse variance weighted	9	10.685	-0.082	0.018	4.03e-06	0.921 (0.889 - 0.954)	TRUE	1.62e-187	0.836	0.884	0.606
Erythritol levels in elite athletes	Prostate_Cancer	C3_PROSTATE_EXALLC	Inverse variance weighted	7	6.305	-0.184	0.038	1.16e-06	0.832 (0.773 - 0.896)	TRUE	5.22e-69	0.756	0.8215	0.684
DHEAS levels	HER-Positive_Breast_Cancer	C3_BREAST_ERPLUS_EXALLC	Inverse variance weighted	9	3.583	0.258	0.049	1.48e-07	1.294 (1.175 - 1.424)	TRUE	4.91e-75	0.38	0.4355	0.052
DHEAS levels	Breast_Cancer	C3_BREAST_EXALLC	Inverse variance weighted	9	3.583	0.204	0.04	2.87e-07	1.226 (1.134 - 1.325)	TRUE	4.78e-75	0.302	0.3785	0.063
Galactonate levels	Serous_Ovary_Carcinoma	C3_OVARY_SEROUS_EXALLC	Inverse variance weighted	8	4.264	-0.695	0.155	7.2e-06	0.499 (0.368 - 0.676)	TRUE	1.5e-56	0.425	0.487	0.052
Laurylcarnitine levels	Marginal_Zone_B_Cell_Lymphoma	C3_MARGINAL_ZONE_LYMPHOMA_EXALLC	Inverse variance weighted	4	6.218	-3.073	0.686	7.47e-06	0.046 (0.012 - 0.178)	TRUE	1.14e-21	0.975	0.978	0.973
Epiandrosterone sulfate levels	Breast_Cancer	C3_BREAST_EXALLC	Inverse variance weighted	14	11.768	0.053	0.012	8.32e-06	1.055 (1.03 - 1.08)	TRUE	0	0.78	0.855	0.814
N6-carbamoylthreonyladenosine levels	Basal_Cell_Carcinoma	C3_BASAL_CELL_CARCINOMA_EXALLC	Inverse variance weighted	13	1.877	0.262	0.048	6.31e-08	1.299 (1.182 - 1.428)	TRUE	1.17e-78	0.567	0.6245	0.689
N6-carbamoylthreonyladenosine levels	Basal_Cell_Carcinoma_including_Avohilmo	C3_BASAL_CELL_CARCINOMA_INCLAVO_EXALLC	Inverse variance weighted	13	1.877	0.269	0.048	1.72e-08	1.309 (1.192 - 1.437)	TRUE	2.21e-78	0.54	0.6065	0.843
N6-carbamoylthreonyladenosine levels	All_Cancer	C3_CANCER_EXALLC	Inverse variance weighted	13	1.877	0.159	0.03	7.72e-08	1.172 (1.106 - 1.242)	TRUE	1.66e-78	0.206	0.272	0.999
N6-carbamoylthreonyladenosine levels	Cervix_Uteri_Cancer	C3_CERVIX_UTERI_EXALLC	Inverse variance weighted	13	1.877	1.574	0.355	9.07e-06	4.826 (2.408 - 9.672)	TRUE	1.57e-74	0.249	0.2945	0.666
N6-carbamoylthreonyladenosine levels	Colorectal_Adenocarcinoma	C3_COLORECTAL_ADENO_EXALLC	Weighted median	13	1.877	0.593	0.115	2.74e-07	1.81 (1.443 - 2.269)	TRUE	4.12e-78	0.673	0.733	0.716
N6-carbamoylthreonyladenosine levels	Colorectal_Adenocarcinoma	C3_COLORECTAL_ADENO_EXALLC	Inverse variance weighted	13	1.877	0.49	0.085	8.14e-09	1.632 (1.382 - 1.928)	TRUE	4.12e-78	0.673	0.733	0.716
N6-carbamoylthreonyladenosine levels	Colorectal_Cancer	C3_COLORECTAL_EXALLC	Weighted median	13	1.877	0.588	0.112	1.63e-07	1.8 (1.444 - 2.243)	TRUE	9.69e-77	0.16	0.23	0.334
N6-carbamoylthreonyladenosine levels	Colorectal_Cancer	C3_COLORECTAL_EXALLC	Inverse variance weighted	13	1.877	0.492	0.09	5.33e-08	1.636 (1.37 - 1.953)	TRUE	9.69e-77	0.16	0.23	0.334
N6-carbamoylthreonyladenosine levels	Diffuse_Large_B_Cell_Lymphoma	C3_DLBCL_EXALLC	Weighted median	13	1.877	1.646	0.27	1.09e-09	5.186 (3.055 - 8.804)	TRUE	1.68e-76	0.761	0.8325	0.767
N6-carbamoylthreonyladenosine levels	Diffuse_Large_B_Cell_Lymphoma	C3_DLBCL_EXALLC	Inverse variance weighted	13	1.877	1.377	0.193	8.72e-13	3.963 (2.717 - 5.781)	TRUE	1.68e-76	0.761	0.8325	0.767
N6-carbamoylthreonyladenosine levels	Eye_and_Adnexa_Cancer	C3_EYE_ADNEXA_EXALLC	Inverse variance weighted	13	1.877	2.129	0.474	7.16e-06	8.404 (3.317 - 21.288)	TRUE	4.68e-78	0.205	0.261	0.793
N6-carbamoylthreonyladenosine levels	Head_and_Neck_Cancer	C3_HEAD_AND_NECK_EXALLC	Weighted median	13	1.877	0.885	0.191	3.74e-06	2.423 (1.665 - 3.525)	TRUE	5.49e-77	0.27	0.35	0.795
N6-carbamoylthreonyladenosine levels	Head_and_Neck_Cancer	C3_HEAD_AND_NECK_EXALLC	Inverse variance weighted	13	1.877	0.822	0.144	1.06e-08	2.274 (1.716 - 3.013)	TRUE	5.49e-77	0.27	0.35	0.795
N6-carbamoylthreonyladenosine levels	Hepatocellular_Carcinoma	C3_HEPATOCELLU_CARC_EXALLC	Weighted median	13	1.877	1.868	0.42	8.86e-06	6.476 (2.841 - 14.762)	TRUE	3.26e-78	0.116	0.14	0.752
N6-carbamoylthreonyladenosine levels	Neuroendocrine_Tumor_and_Carcinoma_of_Lung	C3_LUNG_NEUROENDO_EXALLC	Weighted median	13	1.877	3.455	0.651	1.12e-07	31.655 (8.836 - 113.407)	TRUE	6.78e-77	0.062	0.0925	0.115
N6-carbamoylthreonyladenosine levels	Neuroendocrine_Tumor_and_Carcinoma_of_Lung	C3_LUNG_NEUROENDO_EXALLC	Inverse variance weighted	13	1.877	2.59	0.575	6.73e-06	13.332 (4.317 - 41.174)	TRUE	6.78e-77	0.062	0.0925	0.115
N6-carbamoylthreonyladenosine levels	Non_Small_Cell_Lung_Cancer	C3_LUNG_NONSMALL_EXALLC	Weighted median	13	1.877	0.632	0.122	2.39e-07	1.881 (1.48 - 2.391)	TRUE	3.45e-77	0.508	0.568	0.223
N6-carbamoylthreonyladenosine levels	Non_Small_Cell_Lung_Cancer	C3_LUNG_NONSMALL_EXALLC	Inverse variance weighted	13	1.877	0.558	0.087	1.39e-10	1.748 (1.474 - 2.073)	TRUE	3.45e-77	0.508	0.568	0.223
N6-carbamoylthreonyladenosine levels	Non_Hodgkin_lymphoma	C3_NONHODGKIN_EXALLC	Weighted median	13	1.877	1.538	0.274	2.02e-08	4.657 (2.721 - 7.972)	TRUE	1.34e-76	0.208	0.281	0.435
N6-carbamoylthreonyladenosine levels	Non_Hodgkin_lymphoma	C3_NONHODGKIN_EXALLC	Inverse variance weighted	13	1.877	1.214	0.212	1.07e-08	3.366 (2.221 - 5.102)	TRUE	1.34e-76	0.208	0.281	0.435
N6-carbamoylthreonyladenosine levels	Lung_Squamous_Cell_Carcinoma	C3_NSCLC_SQUAM_EXALLC	Weighted median	13	1.877	1.198	0.241	6.49e-07	3.312 (2.067 - 5.309)	TRUE	8.17e-77	0.123	0.164	0.181
N6-carbamoylthreonyladenosine levels	Lung_Squamous_Cell_Carcinoma	C3_NSCLC_SQUAM_EXALLC	Inverse variance weighted	13	1.877	0.992	0.196	4.02e-07	2.696 (1.837 - 3.956)	TRUE	8.17e-77	0.123	0.164	0.181
N6-carbamoylthreonyladenosine levels	Oral_Cancer	C3_ORALCAVITY_EXALLC	Inverse variance weighted	13	1.877	1.242	0.214	6.86e-09	3.464 (2.275 - 5.274)	TRUE	8.89e-78	0.487	0.5095	0.245
N6-carbamoylthreonyladenosine levels	Other_Skin_Cancer	C3_OTHER_SKIN_EXALLC	Inverse variance weighted	13	1.877	0.306	0.05	8.66e-10	1.358 (1.231 - 1.497)	TRUE	1.01e-77	0.456	0.549	0.645
N6-carbamoylthreonyladenosine levels	Rectum_Adenocarcinoma	C3_RECTUM_ADENO	Weighted median	13	1.877	1.035	0.175	3.43e-09	2.816 (1.997 - 3.969)	TRUE	1.42e-78	0.967	0.9765	0.574
N6-carbamoylthreonyladenosine levels	Rectum_Adenocarcinoma	C3_RECTUM_ADENO	Inverse variance weighted	13	1.877	0.889	0.126	1.73e-12	2.434 (1.901 - 3.116)	TRUE	1.42e-78	0.967	0.9765	0.574
N6-carbamoylthreonyladenosine levels	Adenocarcinoma_Papilloma_Adenocarcinoma_and_Mucinous_Carcinoma_of_Rectum	C3_RECTUM_ADENO_MUCINO_EXALLC	Weighted median	13	1.877	0.924	0.176	1.41e-07	2.519 (1.786 - 3.553)	TRUE	2.72e-77	0.985	0.9875	0.709
N6-carbamoylthreonyladenosine levels	Adenocarcinoma_Papilloma_Adenocarcinoma_and_Mucinous_Carcinoma_of_Rectum	C3_RECTUM_ADENO_MUCINO_EXALLC	Inverse variance weighted	13	1.877	0.849	0.124	8.01e-12	2.338 (1.833 - 2.982)	TRUE	2.72e-77	0.985	0.9875	0.709
N6-carbamoylthreonyladenosine levels	Rectum_Cancer	C3_RECTUM_EXALLC	Weighted median	13	1.877	1.033	0.178	6.14e-09	2.81 (1.983 - 3.98)	TRUE	1.02e-76	0.856	0.8885	0.338
N6-carbamoylthreonyladenosine levels	Rectum_Cancer	C3_RECTUM_EXALLC	Inverse variance weighted	13	1.877	0.882	0.124	1.39e-12	2.415 (1.892 - 3.082)	TRUE	1.02e-76	0.856	0.8885	0.338
N6-carbamoylthreonyladenosine levels	Skin_Cancer	C3_SKIN_EXALLC	Inverse variance weighted	13	1.877	0.24	0.046	2.17e-07	1.271 (1.161 - 1.392)	TRUE	3.55e-79	0.769	0.807	0.443
Homostachydrine levels	HER-Positive_Breast_Cancer	C3_BREAST_ERPLUS_EXALLC	Weighted median	5	7.954	-0.559	0.105	9.32e-08	0.572 (0.466 - 0.702)	TRUE	1.98e-37	0.163	0.3625	0.086
Homostachydrine levels	HER-Positive_Breast_Cancer	C3_BREAST_ERPLUS_EXALLC	Inverse variance weighted	5	7.954	-0.543	0.099	4.23e-08	0.581 (0.478 - 0.705)	TRUE	1.98e-37	0.163	0.3625	0.086
Homostachydrine levels	Breast_Cancer	C3_BREAST_EXALLC	Inverse variance weighted	5	7.954	-0.284	0.06	2.26e-06	0.753 (0.669 - 0.847)	TRUE	9.2e-41	1	1	0.893
1-arachidonoyl-gpc (20:4n6) levels	Adenocarcinoma_Papilloma_Adenocarcinoma_and_Mucinous_Carcinoma_of_Rectum	C3_RECTUM_ADENO_MUCINO_EXALLC	Weighted median	10	16.562	0.228	0.05	5.59e-06	1.256 (1.138 - 1.386)	TRUE	3.34e-264	0.484	0.4535	0.122
Andro steroid monosulfate C19H28O6S (1) levels	HER-Positive_Breast_Cancer	C3_BREAST_ERPLUS_EXALLC	Inverse variance weighted	23	2.736	-0.094	0.021	7.63e-06	0.911 (0.874 - 0.949)	TRUE	0	0.542	0.617	0.145
16a-hydroxy DHEA 3-sulfate levels	HER-Positive_Breast_Cancer	C3_BREAST_ERPLUS_EXALLC	Inverse variance weighted	17	6.23	-0.083	0.018	3.7e-06	0.921 (0.889 - 0.954)	TRUE	0	0.889	0.917	0.487
16a-hydroxy DHEA 3-sulfate levels	Breast_Cancer	C3_BREAST_EXALLC	Inverse variance weighted	17	6.23	-0.061	0.014	8.6e-06	0.941 (0.916 - 0.966)	TRUE	0	0.768	0.8385	0.735
Androstenediol (3beta,17beta) monosulfate (1) levels	Breast_Cancer	C3_BREAST_EXALLC	Inverse variance weighted	7	4.508	0.202	0.041	7.26e-07	1.224 (1.13 - 1.326)	TRUE	1.1e-56	0.484	0.565	0.284
Ergothioneine levels	Chronic_Lymphocytic_Leukaemia	C3_CLL_EXALLC	Inverse variance weighted	7	7.883	-0.877	0.196	7.36e-06	0.416 (0.284 - 0.61)	TRUE	6.34e-82	0.797	0.801	0.179
Cysteinylglycine disulfide levels	Lip_Cancer	C3_LIP_EXALLC	Inverse variance weighted	8	12.48	1.024	0.228	7.33e-06	2.784 (1.78 - 4.356)	TRUE	1.8e-173	0.294	5e-04	0.689
1-palmitoyl-2-stearoyl-gpc (16:0/18:0) levels	Colorectal_Cancer	C3_COLORECTAL_EXALLC	Weighted median	6	8.943	0.342	0.077	9.13e-06	1.407 (1.21 - 1.637)	TRUE	1.01e-66	0.162	0.264	0.114
1-palmitoyl-2-stearoyl-gpc (16:0/18:0) levels	Rectum_Adenocarcinoma	C3_RECTUM_ADENO	Weighted median	6	8.943	0.588	0.125	2.49e-06	1.8 (1.409 - 2.299)	TRUE	2.77e-67	0.076	0.2155	0.139
1-palmitoyl-2-stearoyl-gpc (16:0/18:0) levels	Adenocarcinoma_Papilloma_Adenocarcinoma_and_Mucinous_Carcinoma_of_Rectum	C3_RECTUM_ADENO_MUCINO_EXALLC	Weighted median	6	8.943	0.614	0.12	3.36e-07	1.847 (1.459 - 2.339)	TRUE	1.13e-65	0.1	0.2175	0.17
1-palmitoyl-2-dihomo-linolenoyl-GPC (16:0/20:3n3 or 6) levels	Rectum_Adenocarcinoma	C3_RECTUM_ADENO	Weighted median	4	31.677	-0.378	0.084	7.11e-06	0.685 (0.581 - 0.808)	TRUE	1.85e-112	0.354	0.6435	0.622
1-palmitoyl-2-dihomo-linolenoyl-GPC (16:0/20:3n3 or 6) levels	Adenocarcinoma_Papilloma_Adenocarcinoma_and_Mucinous_Carcinoma_of_Rectum	C3_RECTUM_ADENO_MUCINO_EXALLC	Weighted median	4	31.677	-0.395	0.085	3.19e-06	0.674 (0.571 - 0.796)	TRUE	3.24e-110	0.205	0.5085	0.617
Glyco-beta-muricholate levels	HER-Positive_Breast_Cancer	C3_BREAST_ERPLUS_EXALLC	Inverse variance weighted	14	5.674	-0.103	0.022	1.83e-06	0.902 (0.865 - 0.941)	TRUE	8.42e-242	0.626	0.7275	0.428
1-palmitoyl-2-linoleoyl-gpc (16:0/18:2) levels	Rectum_Adenocarcinoma	C3_RECTUM_ADENO	Weighted median	6	12.35	-0.453	0.1	5.67e-06	0.636 (0.523 - 0.773)	TRUE	1.12e-97	0.259	0.3095	0.137
1-palmitoyl-2-linoleoyl-gpc (16:0/18:2) levels	Adenocarcinoma_Papilloma_Adenocarcinoma_and_Mucinous_Carcinoma_of_Rectum	C3_RECTUM_ADENO_MUCINO_EXALLC	Weighted median	6	12.35	-0.459	0.099	3.26e-06	0.632 (0.521 - 0.766)	TRUE	6.51e-96	0.271	0.34	0.113
Androsterone sulfate levels	Breast_Cancer	C3_BREAST_EXALLC	Inverse variance weighted	21	7.937	0.05	0.011	2.69e-06	1.052 (1.03 - 1.074)	TRUE	0	0.264	0.3835	0.182
Orotidine levels	Neuroendocrine_Tumor_and_Carcinoma_of_Rectum	C3_RECTUM_NEUROENDOCRINE_EXALLC	Inverse variance weighted	10	23.104	-1.096	0.234	2.76e-06	0.334 (0.211 - 0.528)	TRUE	0	0.424	0.508	0.751
1-stearoyl-2-arachidonoyl-gpc (18:0/20:4) levels	Rectum_Adenocarcinoma	C3_RECTUM_ADENO	Inverse variance weighted	11	20.833	0.188	0.04	2.37e-06	1.207 (1.116 - 1.306)	TRUE	1.15e-297	0.983	0.994	0.986
1-stearoyl-2-arachidonoyl-gpc (18:0/20:4) levels	Adenocarcinoma_Papilloma_Adenocarcinoma_and_Mucinous_Carcinoma_of_Rectum	C3_RECTUM_ADENO_MUCINO_EXALLC	Weighted median	11	20.833	0.2	0.042	1.92e-06	1.222 (1.125 - 1.327)	TRUE	5.01e-293	0.853	0.922	0.892
1-stearoyl-2-arachidonoyl-gpc (18:0/20:4) levels	Adenocarcinoma_Papilloma_Adenocarcinoma_and_Mucinous_Carcinoma_of_Rectum	C3_RECTUM_ADENO_MUCINO_EXALLC	Inverse variance weighted	11	20.833	0.197	0.039	5.21e-07	1.218 (1.128 - 1.316)	TRUE	5.01e-293	0.853	0.922	0.892
1-palmitoyl-2-arachidonoyl-gpc (16:0/20:4n6) levels	Colorectal_Adenocarcinoma	C3_COLORECTAL_ADENO_EXALLC	Weighted median	7	39.314	0.142	0.031	4.64e-06	1.153 (1.085 - 1.226)	TRUE	8.64e-260	0.539	0.6205	0.598
1-palmitoyl-2-arachidonoyl-gpc (16:0/20:4n6) levels	Colorectal_Adenocarcinoma	C3_COLORECTAL_ADENO_EXALLC	Inverse variance weighted	7	39.314	0.136	0.03	7.01e-06	1.146 (1.08 - 1.216)	TRUE	8.64e-260	0.539	0.6205	0.598
1-palmitoyl-2-arachidonoyl-gpc (16:0/20:4n6) levels	Rectum_Adenocarcinoma	C3_RECTUM_ADENO	Inverse variance weighted	7	39.314	0.205	0.045	5.22e-06	1.227 (1.124 - 1.34)	TRUE	1.17e-262	0.601	0.7985	0.591
1-palmitoyl-2-arachidonoyl-gpc (16:0/20:4n6) levels	Adenocarcinoma_Papilloma_Adenocarcinoma_and_Mucinous_Carcinoma_of_Rectum	C3_RECTUM_ADENO_MUCINO_EXALLC	Weighted median	7	39.314	0.221	0.047	2.24e-06	1.247 (1.138 - 1.367)	TRUE	1.52e-258	0.326	0.5705	0.457
1-palmitoyl-2-arachidonoyl-gpc (16:0/20:4n6) levels	Adenocarcinoma_Papilloma_Adenocarcinoma_and_Mucinous_Carcinoma_of_Rectum	C3_RECTUM_ADENO_MUCINO_EXALLC	Inverse variance weighted	7	39.314	0.213	0.048	7.36e-06	1.238 (1.128 - 1.359)	TRUE	1.52e-258	0.326	0.5705	0.457
Oleoyl-linoleoyl-glycerol (18:1 to 18:2) [2] to linoleoyl-arachidonoyl-glycerol (18:2 to 20:4) [2] ratio	Colorectal_Adenocarcinoma	C3_COLORECTAL_ADENO_EXALLC	Inverse variance weighted	8	15.382	-0.195	0.042	2.76e-06	0.823 (0.759 - 0.893)	TRUE	1.88e-212	0.346	0.5875	0.655
Oleoyl-linoleoyl-glycerol (18:1 to 18:2) [2] to linoleoyl-arachidonoyl-glycerol (18:2 to 20:4) [2] ratio	Colorectal_Cancer	C3_COLORECTAL_EXALLC	Inverse variance weighted	8	15.382	-0.16	0.036	6.51e-06	0.852 (0.795 - 0.913)	TRUE	1.6e-213	0.459	0.631	0.664
Oleoyl-linoleoyl-glycerol (18:1 to 18:2) [2] to linoleoyl-arachidonoyl-glycerol (18:2 to 20:4) [2] ratio	Rectum_Adenocarcinoma	C3_RECTUM_ADENO	Weighted median	8	15.382	-0.276	0.062	9.71e-06	0.759 (0.671 - 0.857)	TRUE	8.98999999999999e-215	0.089	0.3365	0.992
Oleoyl-linoleoyl-glycerol (18:1 to 18:2) [2] to linoleoyl-arachidonoyl-glycerol (18:2 to 20:4) [2] ratio	Adenocarcinoma_Papilloma_Adenocarcinoma_and_Mucinous_Carcinoma_of_Rectum	C3_RECTUM_ADENO_MUCINO_EXALLC	Weighted median	8	15.382	-0.294	0.061	1.42e-06	0.745 (0.662 - 0.84)	TRUE	6.31e-212	0.197	0.4945	0.996
Carnitine to propionylcarnitine (C3) ratio	Brain_Glioblastoma	C3_GBM_EXALLC	Inverse variance weighted	7	5.445	-1.373	0.279	8.63e-07	0.253 (0.147 - 0.438)	TRUE	5.12e-58	0.662	0.7385	0.384
Glucose-to-mannose ratio	Leiomyosarcoma	C3_LEIOMYOSARCOMA_EXALLC	Inverse variance weighted	5	23.06	1.408	0.272	2.23e-07	4.087 (2.399 - 6.964)	TRUE	1.12e-120	0.435	0.459	0.167
Arachidonate (20:4n6) to paraxanthine ratio	Colorectal_Cancer	C3_COLORECTAL_EXALLC	Inverse variance weighted	4	12.078	0.35	0.079	9.39e-06	1.418 (1.215 - 1.656)	TRUE	8.04e-40	0.476	0.4375	0.257
Glucuronate to etiocholanolone glucuronide ratio	HER-Positive_Breast_Cancer	C3_BREAST_ERPLUS_EXALLC	Inverse variance weighted	10	5.958	-0.204	0.041	4.94e-07	0.815 (0.753 - 0.883)	TRUE	7.22e-133	0.528	0.5575	0.374
